# Genomic epidemiology identifies emergence and rapid transmission of SARS-CoV-2 B.1.1.7 in the United States

**DOI:** 10.1101/2021.02.06.21251159

**Authors:** Nicole L. Washington, Karthik Gangavarapu, Mark Zeller, Alexandre Bolze, Elizabeth T. Cirulli, Kelly M. Schiabor Barrett, Brendan B. Larsen, Catelyn Anderson, Simon White, Tyler Cassens, Sharoni Jacobs, Geraint Levan, Jason Nguyen, Jimmy M. Ramirez, Charlotte Rivera-Garcia, Efren Sandoval, Xueqing Wang, David Wong, Emily Spencer, Refugio Robles-Sikisaka, Ezra Kurzban, Laura D. Hughes, Xianding Deng, Candace Wang, Venice Servellita, Holly Valentine, Peter De Hoff, Phoebe Seaver, Shashank Sathe, Kimberly Gietzen, Brad Sickler, Jay Antico, Kelly Hoon, Jingtao Liu, Aaron Harding, Omid Bakhtar, Tracy Basler, Brett Austin, Magnus Isaksson, Phillip G. Febbo, David Becker, Marc Laurent, Eric McDonald, Gene W. Yeo, Rob Knight, Louise C. Laurent, Eileen de Feo, Michael Worobey, Charles Chiu, Marc A. Suchard, James T. Lu, William Lee, Kristian G. Andersen

**Affiliations:** Helix, San Mateo, CA; Department of Immunology and Microbiology, The Scripps Research Institute, La Jolla, CA; Department of Ecology and Evolutionary Biology, University of Arizona, Tucson, AZ; Department of Laboratory Medicine, University of California San Francisco, San Francisco, CA; University of California, San Diego, CA; Illumina, San Diego, CA; Sharp Healthcare, San Diego, CA; San Diego County Health and Human Services Agency, San Diego, CA; Innovative Genomics Institute, Berkeley, CA; Department of Biostatistics, Fielding School of Public Health, and Departments of Biomathematics and Human Genetics, David Geffen School of Medicine, University of California, Los Angeles, Los Angeles, CA; Scripps Research Translational Institute, La Jolla, CA; Department of Integrative, Structural and Computational Biology, The Scripps Research Institute, La Jolla, CA 92037, USA

**Author notes:** Co-first authors (Nicole L. Washington, Karthik Gangavarapu). Co-senior authors (William Lee, Kristian G. Andersen).

## Abstract

As of January of 2021, the highly transmissible B.1.1.7 variant of SARS-CoV-2, which was first identified in the United Kingdom (U.K.), has gained a strong foothold across the world. Because of the sudden and rapid rise of B.1.1.7, we investigated the prevalence and growth dynamics of this variant in the United States (U.S.), tracking it back to its early emergence and onward local transmission. We found that the RT-qPCR testing anomaly of S gene target failure (SGTF), first observed in the U.K., was a reliable proxy for B.1.1.7 detection. We sequenced 212 B.1.1.7 SARS-CoV-2 genomes collected from testing facilities in the U.S. from December 2020 to January 2021. We found that while the fraction of B.1.1.7 among SGTF samples varied by state, detection of the variant increased at a logistic rate similar to those observed elsewhere, with a doubling rate of a little over a week and an increased transmission rate of 35-45%. By performing time-aware Bayesian phylodynamic analyses, we revealed several independent introductions of B.1.1.7 into the U.S. as early as late November 2020, with onward community transmission enabling the variant to spread to at least 30 states as of January 2021. Our study shows that the U.S. is on a similar trajectory as other countries where B.1.1.7 rapidly became the dominant SARS-CoV-2 variant, requiring immediate and decisive action to minimize COVID-19 morbidity and mortality.
