## Supplemental Table S1 - Sequence stats for "Genomic epidemiology identifies emergence and rapid transmission of SARS-CoV-2 B.1.1.7 in the United States"

seq_barcode	state	lineage
STM-P053	IN	B.1.2
STM-P004	FL	B.1.375
STM-P005	FL	B.1.375
STM-P006	MA	B.1.375
STM-P007	FL	B.1.375
STM-P009	MA	B.1.375
STM-P012	FL	B.1.1.7
STM-P014	FL	B.1.375
STM-P018	MA	B.1.375
STM-P020	PA	B.1.375
STM-P021	MA	B.1.375
STM-P030	FL	B.1.375
STM-P056	MA	B.1.2
STM-P057	FL	B.1.375
STM-P058	FL	B.1.258
STM-P001	IN	B.1.2
STM-P003	MA	B.1.258
STM-P010	PA	B.1
STM-P011	FL	B.1.375
STM-P013	FL	B.1.375
STM-P015	FL	B.1.375
STM-P016	MA	B.1.375
STM-P017	CA	B.1.1.7
STM-P025	CA	B.1.1.7
STM-P038	FL	B.1.2
STM-P046	PA	B.1.1.51
STM-P051	IN	B.1.2
STM-P002	CA	B.1.375
STM-P008	CA	B.1.375
STM-P019	CA	B.1.1.7
STM-P034	CA	B.1.370
STM-004	MA	B.1.375
STM-007	IN	P.2
STM-065	IN	B.1.2
STM-009	PA	B.1.2
STM-010	CA	B.1.1.61
STM-063	IN	B.1.2
STM-066	TX	B.1.2
STM-072	MA	B.1.375
STM-074	FL	B.1.234
STM-020	TX	B.1.2
STM-039	MA	B.1.375
STM-040	TX	B.1.2
STM-041	FL	B.1.375
STM-042	FL	B.1.1.7
STM-043	FL	B.1.1.7
STM-044	FL	B.1.1.7
STM-046	FL	B.1.375
STM-047	FL	B.1.375
STM-048	FL	B.1.375
STM-049	FL	B.1.1.7
STM-051	MA	B.1.375
STM-052	MA	B.1.375
STM-053	MA	B.1.375
STM-054	MA	B.1.375
STM-055	FL	B.1.1.7
STM-056	FL	B.1.1.7
STM-058	AZ	B.1.375
STM-064	CA	B.1.1.7
STM-067	CA	B.1.1.7
STM-068	CA	B.1.375
STM-069	CA	B.1.1.7
STM-070	CA	B.1.1.7
STM-071	CA	B.1.1.7
STM-073	CA	B.1.1.7
STM-027	MA	B.1.375
STM-028	FL	B.1.375
STM-029	FL	B.1.375
STM-030	FL	B.1.375
STM-031	FL	B.1.375
STM-032	FL	B.1.1.7
STM-033	FL	B.1.1.7
STM-034	AL	B.1.375
STM-035	MA	B.1.375
STM-059	CA	B.1.375
STM-060	CA	B.1.375
STM-061	CA	B.1.1.7
STM-062	CA	B.1.1.7
STM-099	FL	B.1.375
STM-114	VA	B.1.375
STM-012	FL	B.1.375
STM-021	CA	B.1.1.7
STM-024	FL	B.1.1.7
STM-026	FL	B.1.375
STM-036	CA	B.1.375
STM-037	CA	B.1.1.7
STM-038	CA	B.1.375
STM-050	CA	B.1.1.7
STM-075	FL	B.1.1.7
STM-079	LA	B.1.1.57
STM-081	FL	B.1.375
STM-083	FL	B.1.1.7
STM-084	MA	B.1.375
STM-085	FL	B.1.1.7
STM-086	FL	B.1.375
STM-088	FL	B.1.1.7
STM-089	MA	B.1.375
STM-090	MA	B.1.375
STM-091	FL	B.1.375
STM-094	FL	B.1.375
STM-095	FL	B.1.375
STM-100	FL	B.1.1.7
STM-102	MA	B.1.375
STM-104	FL	B.1.375
STM-107	FL	B.1.234
STM-111	FL	B.1.375
STM-112	MA	B.1.375
STM-113	MA	B.1.234
STM-119	PA	B.1.1.7
STM-140	AZ	B.1.369
STM-022	CA	B.1.1.7
STM-076	CA	B.1.1.7
STM-077	CA	B.1.1.7
STM-078	CA	B.1.1.7
STM-080	CA	B.1.1.7
STM-082	CA	B.1.1.7
STM-087	CA	B.1.1.7
STM-092	FL	B.1.375
STM-093	FL	B.1.375
STM-096	CA	B.1.375
STM-098	CA	B.1.375
STM-101	FL	B.1.375
STM-103	CA	B.1.375
STM-105	CA	B.1.1.7
STM-106	CA	B.1.375
STM-108	FL	B.1.375
STM-115	FL	B.1.1.7
STM-116	FL	B.1.375
STM-117	FL	B.1.375
STM-120	PA	B.1.2
STM-121	PA	B.1.375
STM-122	FL	B.1.375
STM-124	FL	B.1.1.7
STM-125	FL	B.1.375
STM-133	GA	B.1.1.7
STM-134	FL	B.1.1.7
STM-135	FL	B.1.1.7
STM-136	FL	B.1.1.7
STM-137	PA	B.1.375
STM-138	FL	B.1.375
STM-139	MA	B.1.375
STM-141	MA	B.1.375
STM-142	FL	B.1.375
STM-143	MA	B.1.375
STM-144	MA	B.1.375
STM-118	CA	B.1.375
STM-123	CA	B.1.375
STM-126	CA	B.1.1.7
STM-127	CA	B.1.1.7
STM-128	CA	B.1.1.7
STM-129	CA	B.1.375
STM-130	CA	B.1.1.7
STM-131	CA	B.1.1.7
STM-132	CA	B.1.375
STM-145	FL	B.1.1.7
STM-146	FL	B.1.375
STM-147	FL	B.1.1.7
STM-151	FL	B.1.1.7
STM-152	MA	B.1.375
STM-157	FL	B.1.1.7
STM-158	FL	B.1.1.7
STM-159	MA	B.1.375
STM-160	MA	B.1.375
STM-161	FL	B.1.1.7
STM-162	FL	B.1.375
STM-163	NC	B.1.375
STM-164	FL	B.1.375
STM-167	FL	B.1.1.7
STM-168	FL	B.1.375
STM-173	TX	B.1.111
STM-200	PA	B.1
STM-216	PA	B.1.2
STM-217	TN	B.1.349
STM-229	PA	B.1.2
STM-231	FL	B.1.258
STM-246	PA	B.1.2
STM-A100110	ND	B.1
STM-A100254	OK	B.1.2
STM-149	CA	B.1.1.7
STM-150	CA	B.1.1.7
STM-153	MN	B.1.1.7
STM-154	CA	B.1.1.7
STM-155	CA	B.1.1.7
STM-156	CA	B.1.1.7
STM-165	CA	B.1.1.7
STM-166	CA	B.1.1.7
STM-169	FL	B.1.375
STM-170	FL	B.1.375
STM-171	FL	B.1.1.7
STM-174	MA	B.1.375
STM-175	MA	B.1.375
STM-176	MA	B.1.375
STM-177	MA	B.1.375
STM-178	MA	B.1.375
STM-179	FL	B.1.375
STM-180	FL	B.1.375
STM-181	FL	B.1.1.7
STM-182	FL	B.1.375
STM-183	IN	B.1.1.7
STM-184	FL	B.1.1.7
STM-185	MA	B.1.375
STM-186	FL	B.1.2
STM-187	FL	B.1.1.7
STM-188	PA	B.1.78
STM-189	FL	B.1.1.7
STM-190	PA	B.1.2
STM-191	FL	B.1.1.7
STM-192	FL	B.1.375
STM-193	FL	B.1.375
STM-194	FL	B.1.1.7
STM-195	FL	B.1.375
STM-196	FL	B.1.375
STM-197	FL	B.1.375
STM-198	FL	B.1.375
STM-199	FL	B.1.1.7
STM-201	NJ	B.1.2
STM-202	KY	B.1.2
STM-203	LA	B.1
STM-204	TX	B.1.2
STM-207	AZ	B.1.2
STM-209	NC	B.1.1
STM-210	NH	B.1.110
STM-212	WV	B.1.243
STM-213	VA	B.1.234
STM-214	PA	B.1.2
STM-215	PA	B.1.243
STM-218	PA	B.1.243
STM-220	CA	B.1.1.186
STM-223	FL	B.1.353
STM-226	MD	B.1.2
STM-227	MT	B.1.2
STM-228	CA	B.1.234
STM-230	IL	B.1.2
STM-238	DE	B.1.234
STM-240	NC	B.1.2
STM-243	PA	B.1.2
STM-247	FL	B.1.2
STM-305	LA	B.1.2
STM-A100101	OK	B.1.2
STM-205	CA	B.1.232
STM-208	CA	B.1.1.7
STM-211	FL	B.1.1.7
STM-219	CA	B.1.2
STM-221	CA	B.1
STM-222	CA	B.1.1.7
STM-224	CA	B.1
STM-225	CA	B.1.324
STM-232	CA	B.1.1.7
STM-233	UT	B.1
STM-234	CA	B.1
STM-235	CA	B.1
STM-236	CA	B.1.265
STM-237	FL	B.1.2
STM-244	CA	B.1.1.7
STM-288	FL	B.1.375
STM-290	MI	B.1.2
STM-292	FL	B.1.1.7
STM-293	FL	B.1.2
STM-294	FL	B.1.234
STM-295	AZ	B.1.243
STM-297	MI	B.1.240
STM-298	IN	B.1.2
STM-299	HI	B.1.358
STM-300	AZ	B.1.2
STM-302	GA	B.1.2
STM-304	MI	B.1.2
STM-306	CA	B.1.2
STM-307	TX	B.1.1.7
STM-309	SC	B.1.2
STM-311	FL	B.1.375
STM-312	FL	B.1.2
STM-313	FL	B.1.375
STM-314	MN	B.1
STM-315	FL	B.1.1.7
STM-316	AL	B.1.375
STM-317	PA	B.1.1
STM-318	IN	B.1.358
STM-319	TX	B.1.2
STM-320	TX	B.1.240
STM-321	AL	B.1.2
STM-322	GA	B.1.370
STM-323	GA	B.1.2
STM-328	TX	B.1
STM-329	PA	B.1.311
STM-330	FL	B.1.2
STM-334	MT	B.1.1
STM-335	PA	B.1.2
STM-336	GA	B.1.361
STM-337	NC	B.1.311
STM-350	MA	B.1.2
STM-374	NY	B.1.177
STM-375	MI	B.1.369
STM-376	OH	B.1.2
STM-377	FL	B.1.375
STM-382	NC	B.1.1.207
STM-384	MA	B.1.139
STM-385	MS	B.1.2
STM-386	NY	B.1.2
STM-391	NC	B.1.2
STM-394	GA	B.1.2
STM-395	LA	B.1.375
STM-396	IN	B.1.2
STM-397	PA	B.1.369
STM-A002	FL	B.1.2
STM-A003	FL	B.1.2
STM-A004	IN	B.1.370
STM-A005	FL	B.1.243
STM-A006	NC	B.1.2
STM-A008	IN	B.1.2
STM-A009	KY	P.2
STM-A010	FL	B.1.2
STM-A011	PA	B.1.243
STM-A012	TX	B.1.2
STM-A013	FL	B.1.375
STM-A014	FL	B.1.375
STM-A015	FL	B.1.1.7
STM-A016	TN	B.1.2
STM-A017	NC	B.1.2
STM-A018	NC	B.1.370
STM-A019	IA	B.1.2
STM-A020	FL	B.1.375
STM-A021	GA	B.1.375
STM-A022	AR	B.1.234
STM-A023	IN	B.1.2
STM-A024	FL	B.1.2
STM-A025	OH	B.1.2
STM-A026	FL	B.1.2
STM-A027	FL	B.1.375
STM-A028	FL	B.1.375
STM-A029	FL	B.1.2
STM-A031	GA	B.1.2
STM-A033	DC	B.1.243
STM-A034	FL	B.1.1.7
STM-A035	MO	B.1.234
STM-A036	TX	B.1.2
STM-A037	CO	B.1.2
STM-A100057	MA	B.1.2
STM-A100058	PA	B.1.243
STM-A100064	FL	B.1.2
STM-A100066	FL	B.1.2
STM-A100068	GA	B.1.2
STM-A100069	GA	B.1.2
STM-A100113	FL	B.1.375
STM-A100187	NY	B.1.1.304
STM-A100188	NE	B.1.370
STM-A100196	AZ	B.1.369
STM-A100240	SC	B.1.2
STM-A100266	FL	B.1.1.7
STM-A100277	NC	B.1.2
STM-286	CA	B.1.2
STM-287	CA	B.1.2
STM-289	CA	B.1.1.7
STM-291	AZ	B.1.2
STM-296	CA	B.1.1.7
STM-303	CA	B.1.1.7
STM-310	CA	B.1.1.7
STM-326	CA	B.1
STM-342	CA	B.1.1.7
STM-383	CA	B.1.232
STM-A007	CA	B.1
STM-A100001	FL	B.1.258
STM-A100009	NH	B.1.2
STM-A100010	MA	B.1.375
STM-A100019	IN	B.1.2
STM-A100053	MI	B.1.2
STM-A100054	MA	B.1.2
STM-A100055	GA	B.1.375
STM-A100059	KY	B.1
STM-A100060	AZ	B.1.2
STM-A100061	LA	B.1.2
STM-A100062	TN	B.1.2
STM-A100063	AZ	B.1.2
STM-A100065	TX	B.1.2
STM-A100070	GA	B.1.1.7
STM-A100071	GA	B.1.234
STM-A100072	AZ	B.1.2
STM-A100074	NY	B.1.2
STM-A100075	AZ	B.1.2
STM-A100076	PA	B.1.2
STM-A100077	AZ	B.1.234
STM-A100078	GA	B.1.234
STM-A100079	GA	B.1.2
STM-A100081	IL	B.1.110
STM-A100082	FL	B.1.2
STM-A100083	FL	B.1.2
STM-A100085	FL	B.1.2
STM-A100086	TX	B.1.2
STM-A100088	AL	B.1
STM-A100089	MS	B.1.2
STM-A100090	FL	B.1.375
STM-A100092	FL	B.1.311
STM-A100093	MN	B.1.2
STM-A100094	IN	B.1.2
STM-A100095	FL	B.1.375
STM-A100096	TX	B.1.2
STM-A100097	IN	B.1.2
STM-A100098	NY	B.1.2
STM-A100099	PA	B.1.311
STM-A100100	FL	B.1.361
STM-A100102	FL	B.1.375
STM-A100103	FL	B.1.375
STM-A100104	PA	B.1.280
STM-A100105	TX	B.1.369
STM-A100106	PA	B.1.2
STM-A100107	IN	B.1.234
STM-A100108	IN	B.1.2
STM-A100109	FL	B.1.375
STM-A100111	PA	B.1.2
STM-A100114	IN	B.1.2
STM-A100115	FL	B.1.5
STM-A100117	FL	B.1.375
STM-A100121	MA	B.1.2
STM-A100124	IN	B.1.2
STM-A100125	PA	B.1.243
STM-A100126	NJ	B.1.110
STM-A100131	FL	B.1.375
STM-A100133	PA	B.1.243
STM-A100176	PA	B.1.234
STM-A100179	FL	B.1.2
STM-A100185	VA	B.1.234
STM-A100199	FL	B.1.1.7
STM-A100206	OR	B.1.369
STM-A100207	WV	B.1.2
STM-A100208	TN	B.1.349
STM-A100237	MS	B.1.306
STM-A100239	AL	B.1.2
STM-A100250	IN	B.1.234
STM-A100252	TX	B.1.2
STM-A100255	FL	B.1.1.7
STM-A100259	KY	B.1.311
STM-A100260	CT	B.1.2
STM-A100269	NJ	B.1.234
STM-A100271	PA	B.1.234
STM-A100342	NM	B.1.2
STM-A100354	MO	B.1.2
STM-A100368	AZ	B.1.2
STM-327	CA	B.1.324
STM-349	CA	B.1.265
STM-A100002	FL	B.1.1.7
STM-A100020	CA	B.1.5
STM-A100051	CA	B.1.1.7
STM-A100052	CA	B.1.1
STM-A100056	CA	B.1
STM-A100073	AR	B.1.2
STM-A100080	CA	B.1.2
STM-A100084	CA	B.1
STM-A100091	CO	B.1
STM-A100130	CT	B.1.243
STM-A100132	MA	B.1.375
STM-A100134	MA	B.1.375
STM-A100135	IA	B.1.2
STM-A100137	FL	B.1.1.7
STM-A100138	PA	B.1.2
STM-A100139	IN	B.1.2
STM-A100140	GA	B.1.1.7
STM-A100141	PA	B.1.2
STM-A100142	PA	B.1.280
STM-A100143	IN	B.1.1.7
STM-A100144	NC	B.1.2
STM-A100149	FL	B.1.2
STM-A100156	MA	B.1.375
STM-A100157	GA	B.1.2
STM-A100158	MA	B.1
STM-A100159	LA	B.1.1.57
STM-A100160	PA	B.1.2
STM-A100163	LA	B.1.2
STM-A100164	GA	B.1.1.7
STM-A100166	NY	B.1.243
STM-A100167	GA	B.1.2
STM-A100168	GA	B.1.2
STM-A100169	GA	B.1.375
STM-A100170	OH	B.1
STM-A100174	FL	B.1
STM-A100177	KY	B.1.243
STM-A100180	OH	B.1.2
STM-A100181	FL	B.1.375
STM-A100182	IL	B.1.2
STM-A100183	MD	B.1.1
STM-A100184	NV	B.1
STM-A100186	FL	B.1.375
STM-A100189	FL	B.1.375
STM-A100190	TX	B.1.2
STM-A100191	TX	B.1.2
STM-A100192	NJ	B.1.2
STM-A100194	MI	B.1.2
STM-A100195	AL	B.1.2
STM-A100198	FL	B.1.375
STM-A100200	MO	B.1.311
STM-A100201	IN	B.1.1.7
STM-A100202	IN	B.1.2
STM-A100203	IN	B.1.2
STM-A100209	NC	B.1.5
STM-A100210	MA	B.1.2
STM-A100211	MA	B.1.375
STM-A100212	MA	B.1.2
STM-A100213	NC	B.1.234
STM-A100214	FL	B.1.2
STM-A100215	NC	B.1.311
STM-A100216	NC	B.1.2
STM-A100217	MA	B.1.375
STM-A100218	IN	B.1.2
STM-A100219	DE	B.1.243
STM-A100220	MA	B.1.375
STM-A100221	NJ	B.1.2
STM-A100222	GA	B.1.369
STM-A100223	MI	B.1.330
STM-A100224	PA	B.1.2
STM-A100225	GA	B.1.2
STM-A100230	SC	B.1.243
STM-A100232	PA	B.1.2
STM-A100233	FL	B.1.375
STM-A100234	FL	B.1.1.7
STM-A100236	MI	B.1.2
STM-A100238	FL	B.1.375
STM-A100241	AZ	B.1.369
STM-A100243	AZ	B.1
STM-A100244	TX	B.1.2
STM-A100245	TX	B.1.2
STM-A100246	ME	B.1
STM-A100247	AZ	B.1
STM-A100248	WA	B.1.5
STM-A100251	FL	B.1.2
STM-A100253	LA	B.1.2
STM-A100256	FL	B.1.375
STM-A100261	AR	B.1.2
STM-A100263	FL	B.1
STM-A100264	IL	B.1.240
STM-A100267	NC	B.1.370
STM-A100268	IN	B.1.2
STM-A100270	GA	B.1.2
STM-A100273	PA	B.1.243
STM-A100274	IN	B.1.2
STM-A100334	GA	B.1.375
STM-A100116	CA	B.1.1.7
STM-A100119	CA	B.1.1.7
STM-A100120	CA	B.1.5
STM-A100122	CA	B.1.5
STM-A100123	CA	B.1
STM-A100127	CA	B.1.2
STM-A100128	ID	B.1.234
STM-A100136	CA	B.1.1.7
STM-A100145	CA	B.1.5
STM-A100146	CA	B.1
STM-A100147	CA	B.1.1.7
STM-A100148	CA	B.1.1.7
STM-A100150	CA	B.1.1.7
STM-A100151	CA	B.1.1.7
STM-A100152	CA	B.1.1.7
STM-A100153	CA	B.1.1.7
STM-A100154	CA	B.1.1.7
STM-A100155	CA	B.1.1.7
STM-A100161	CA	B.1
STM-A100162	CA	B.1.1.7
STM-A100171	CA	B.1
STM-A100172	CA	B.1.1.7
STM-A100173	CA	B.1.1.7
STM-A100175	CA	B.1.1.7
STM-A100178	CA	B.1.375
STM-A100193	CA	B.1.1.7
STM-A100197	CA	B.1.1.7
STM-A100204	FL	B.1.375
STM-A100205	CA	B.1
STM-A100226	PA	B.1.1.7
STM-A100227	FL	B.1.1.7
STM-A100228	LA	B.1
STM-A100229	CA	B.1.3
STM-A100231	FL	B.1.375
STM-A100235	CO	B.1.2
STM-A100242	CA	B.1.354
STM-A100257	CA	B.1.1.244
STM-A100258	CA	B.1.232
STM-A100262	CA	B.1.2
STM-A100275	CA	B.1
STM-A100276	IL	B.1
STM-A100278	PA	B.1.110
STM-A100279	LA	B.1.2
STM-A100280	LA	B.1
STM-A100281	TX	B.1.2
STM-A100282	NJ	B.1
STM-A100283	TX	B.1
STM-A100285	FL	B.1.375
STM-A100286	FL	B.1.2
STM-A100289	NY	B.1.36
STM-A100290	IN	B.1.2
STM-A100291	AZ	B.1.2
STM-A100292	TX	B.1.2
STM-A100293	WI	B.1.2
STM-A100294	GA	B.1.234
STM-A100295	KS	B.1.234
STM-A100297	AZ	B.1.2
STM-A100299	TX	B.1.2
STM-A100300	NC	B.1.2
STM-A100301	PA	B.1
STM-A100302	WV	B.1.2
STM-A100303	FL	B.1.375
STM-A100306	IN	B.1.2
STM-A100307	DE	B.1.1
STM-A100308	CT	B.1.2
STM-A100309	NC	B.1.2
STM-A100310	FL	B.1.375
STM-A100311	TX	B.1.311
STM-A100312	TX	B.1.375
STM-A100313	TN	B.1.2
STM-A100314	SC	B.1.2
STM-A100316	FL	B.1.1.7
STM-A100317	MA	B.1.2
STM-A100318	MA	B.1.375
STM-A100319	AL	B.1.2
STM-A100320	FL	B.1.2
STM-A100321	AR	B.1.2
STM-A100322	MI	B.1.2
STM-A100324	SC	B.1.243
STM-A100325	KY	B.1.240
STM-A100328	MA	B.1.2
STM-A100330	FL	B.1.1.7
STM-A100333	AZ	B.1.243
STM-A100337	MD	B.1.2
STM-A100338	OR	B.1.2
STM-A100339	MI	B.1.2
STM-A100340	VA	B.1.2
STM-A100341	IL	B.1.2
STM-A100343	FL	B.1.2
STM-A100344	NH	B.1.139
STM-A100347	FL	B.1.234
STM-A100350	NC	B.1.2
STM-A100352	IN	B.1.2
STM-A100353	FL	B.1.1.7
STM-A100356	MI	B.1.1.186
STM-A100357	FL	B.1.375
STM-A100358	CO	B.1.2
STM-A100361	PA	B.1.2
STM-A100362	GA	B.1.2
STM-A100363	MA	B.1.2
STM-A100364	GA	B.1.1.7
STM-A100366	PA	B.1.2
STM-A100367	RI	B.1.2
STM-A100369	GA	B.1
STM-A100370	FL	B.1.375
STM-A100371	FL	B.1.2
STM-A100372	AL	B.1.2
STM-A100373	OH	B.1.2
STM-A100374	NC	B.1.1.17
STM-A100375	MA	B.1.375
STM-A100376	IN	B.1.2
STM-A100387	WV	B.1.2
STM-A100412	MI	B.1.2
STM-A100454	FL	B.1.375
STM-A100455	TN	B.1
STM-A100464	NC	B.1.2
STM-A100465	VA	B.1.298
STM-A100466	IN	B.1.240
STM-A100467	NC	B.1.2
STM-A100468	FL	B.1.2
STM-A100469	NC	B.1.2
STM-A100470	SC	B.1.5
STM-A100471	NY	B.1.5
STM-A100472	SC	B.1.2
STM-A100473	NC	B.1.2
STM-A100475	OK	B.1.2
STM-A100477	FL	B.1.375
STM-A100284	OH	B.1.2
STM-A100288	CA	B.1.1.7
STM-A100298	CA	B.1.234
STM-A100304	UT	B.1.2
STM-A100305	CA	B.1.5
STM-A100315	FL	B.1.2
STM-A100327	MS	B.1.2
STM-A100329	CA	B.1.375
STM-A100331	CA	B.1.241
STM-A100332	HI	B.1.2
STM-A100335	CA	B.1
STM-A100336	CA	B.1
STM-A100348	GA	B.1.2
STM-A100349	CA	B.1.1.7
STM-A100351	CA	B.1
STM-A100355	CA	B.1.375
STM-A100359	CA	B.1.5
STM-A100360	WA	B.1.5
STM-A100365	FL	B.1.375
STM-A100377	CA	B.1.1.7
STM-A100378	NY	B.1.2
STM-A100379	TX	B.1.2
STM-A100380	FL	B.1.234
STM-A100382	IA	B.1.2
STM-A100383	IN	B.1.36
STM-A100384	FL	B.1.375
STM-A100389	FL	B.1.1.7
STM-A100390	NC	B.1.243
STM-A100391	FL	B.1.2
STM-A100392	FL	B.1.177
STM-A100393	MI	B.1.2
STM-A100394	OH	B.1.1
STM-A100395	GA	B.1.2
STM-A100396	FL	B.1.375
STM-A100397	AL	B.1.2
STM-A100398	GA	B.1.375
STM-A100399	KY	B.1.2
STM-A100400	GA	B.1.1.7
STM-A100402	NC	B.1.2
STM-A100404	GA	B.1.349
STM-A100405	PA	B.1.311
STM-A100406	IN	B.1.1
STM-A100407	FL	B.1.375
STM-A100408	MN	B.1.234
STM-A100409	MA	B.1.375
STM-A100410	GA	B.1.2
STM-A100411	FL	B.1.375
STM-A100414	FL	B.1.375
STM-A100415	NJ	B.1.325
STM-A100416	GA	B.1.3
STM-A100417	PA	B.1.2
STM-A100418	NJ	B.1.243
STM-A100419	PA	B.1.1.51
STM-A100420	GA	B.1.2
STM-A100421	IN	B.1.2
STM-A100424	PA	B.1.2
STM-A100425	FL	B.1.2
STM-A100426	CA	B.1.1.7
STM-A100428	FL	B.1.1.7
STM-A100429	PA	B.1
STM-A100430		B.1.5
STM-A100431	PA	B.1.2
STM-A100434	IL	B.1.2
STM-A100435	TX	B.1.2
STM-A100436	MO	B.1.2
STM-A100437	GA	B.1.2
STM-A100438	MA	B.1.2
STM-A100439	MA	B.1.375
STM-A100440	MA	B.1.375
STM-A100441	IL	B.1.2
STM-A100442	NV	B.1
STM-A100443	PA	B.1.2
STM-A100444	GA	B.1.2
STM-A100445	TX	B.1.2
STM-A100446	AZ	B.1
STM-A100447	TX	B.1.234
STM-A100448	MA	B.1.1.7
STM-A100449	MA	B.1.2
STM-A100450	RI	B.1
STM-A100451	AZ	B.1
STM-A100452	MA	B.1
STM-A100453	CT	B.1.1.107
STM-A100456	AZ	B.1.2
STM-A100457	CA	B.1.2
STM-A100460	LA	B.1.2
STM-A100461	MD	B.1.2
STM-A100463	PA	B.1.2
STM-A100474	TX	B.1.2
STM-A100476	IN	B.1.1.222
STM-A100479	WI	B.1.2
STM-A100381	LA	B.1.361
STM-A100385	CA	B.1.354
STM-A100386	CA	B.1.1.7
STM-A100388	CA	B.1
STM-A100401	CA	B.1.324
STM-A100403	CA	B.1.1.7
STM-A100413	CA	B.1.1.7
STM-A100422	CA	B.1.1.7
STM-A100423	CA	B.1.1.7
STM-A100427	CA	B.1.1.7
STM-A100432	CA	B.1.1.7
STM-A100433	OR	B.1.2
STM-A100458	CA	B.1
STM-A100459	AR	B.1.369
STM-A100478	CA	B.1.1.7
STM-A100480	CA	B.1.1.7
STM-A100481	FL	B.1.375
STM-0000025-H02	IL	B.1.228
STM-0000013-A12	AZ	B.1
STM-0000014-D08	AR	B.1.2
STM-0000014-F12	CA	B.1.368
STM-0000025-D09	CO	B.1.2
STM-0000025-H06	OK	B.1.1.4
STM-0000014-A04	IN	B.1.2
STM-0000014-B07	IN	B.1.2
STM-0000014-E05	GA	B.1.2
STM-0000025-A02	FL	B.1.1.7
STM-0000025-A03	LA	B.1.2
STM-0000025-A04	FL	B.1.189
STM-0000025-A08	MA	B.1.5
STM-0000025-B02	NC	B.1.5
STM-0000025-B03	KY	B.1.2
STM-0000025-B04	FL	B.1.1.7
STM-0000025-B08	NJ	B.1.110
STM-0000025-C03	PA	B.1.1.7
STM-0000025-C07	NC	B.1.2
STM-0000025-C08	MA	B.1.375
STM-0000025-D01	PA	B.1.141
STM-0000025-D03	NJ	B.1.243
STM-0000025-D04	OR	B.1.1.17
STM-0000025-D08	FL	B.1.375
STM-0000025-E01	FL	B.1.1.7
STM-0000025-E02	GA	B.1.234
STM-0000025-E03	FL	B.1.2
STM-0000025-E07	NC	B.1.2
STM-0000025-F01	FL	B.1.1.7
STM-0000025-F03	FL	B.1.1.7
STM-0000025-F04	NC	B.1.2
STM-0000025-F07	OH	B.1.2
STM-0000025-F08	SC	B.1.2
STM-0000025-G01	PA	B.1
STM-0000025-G02	NY	B.1.1.304
STM-0000025-G03	MO	B.1.2
STM-0000025-G06	IN	B.1.2
STM-0000025-G07	MA	B.1.2
STM-0000025-G08	MD	B.1
STM-0000025-H01	TN	B.1.2
STM-0000025-H04	MA	B.1.375
STM-0000013-A09	IN	B.1.2
STM-0000013-A10	MN	B.1.1.7
STM-0000013-A11	FL	B.1.1.7
STM-0000013-B01	MA	B.1.375
STM-0000013-B09	FL	B.1.1.7
STM-0000013-B12	FL	B.1.1.7
STM-0000013-C01	IN	B.1.2
STM-0000013-C09	FL	B.1.375
STM-0000013-C10	GA	B.1.2
STM-0000013-C11	FL	B.1.1.7
STM-0000013-C12	GA	B.1.1.7
STM-0000013-D09	OH	B.1.1
STM-0000013-D10	MI	B.1.139
STM-0000013-E09	PA	B.1.1
STM-0000013-E10	MI	B.1.1.7
STM-0000013-E11	GA	B.1.2
STM-0000013-E12	FL	B.1.375
STM-0000013-F09	IN	B.1.2
STM-0000013-F10	MI	B.1.2
STM-0000013-F11	GA	B.1.2
STM-0000013-G09	FL	B.1.1.7
STM-0000013-G10	NC	B.1.1.7
STM-0000013-G11	FL	B.1.1.7
STM-0000013-H09	GA	B.1.1.7
STM-0000013-H10	FL	B.1.1.7
STM-0000013-H11	FL	B.1.1.7
STM-0000014-A05	IL	B.1.2
STM-0000014-A07	VA	B.1.78
STM-0000014-A08	GA	B.1.1.304
STM-0000014-B10	MN	B.1.2
STM-0000014-C05	FL	B.1
STM-0000014-C08	PA	B.1.1.51
STM-0000014-D05	LA	B.1.234
STM-0000014-D10	MI	B.1.2
STM-0000014-E03	TX	B.1
STM-0000014-E12	FL	B.1.1.222
STM-0000014-F04	MO	B.1
STM-0000014-F06	GA	B.1.2
STM-0000014-F07	MD	B.1.240
STM-0000014-F08	PA	B.1.2
STM-0000014-G02	FL	B.1.1.7
STM-0000014-G03	AZ	B.1.234
STM-0000014-G12	PA	B.1.1
STM-0000014-H03	TX	B.1.2
STM-0000014-H06	NV	B.1.2
STM-0000025-A11	IN	B.1.2
STM-0000025-B01	CA	B.1.354
STM-0000025-B06	RI	B.1.2
STM-0000025-B11	TX	B.1.2
STM-0000025-C01	CA	B.1.1.7
STM-0000025-C02	CA	B.1.1.7
STM-0000025-C04	CA	B.1.1.7
STM-0000025-C09	PA	B.1.2
STM-0000025-D02	CA	B.1
STM-0000025-D06	PA	B.1.110
STM-0000025-D10	AL	B.1.2
STM-0000025-E04	CA	B.1.1.7
STM-0000025-E10	MN	B.1.3
STM-0000025-F02	CA	B.1.1.7
STM-0000025-F06	FL	B.1.265
STM-0000025-G04	CA	B.1.1.7
STM-0000025-G05	GA	B.1.2
STM-0000025-G11	FL	B.1.2
STM-0000025-H03	CA	B.1.241
STM-0000025-H05	CA	B.1.1.7
STM-0000013-D11	WA	B.1.2
STM-0000013-D12	PA	B.1.361
STM-0000013-E02	NJ	B.1.243
STM-0000013-F12	FL	B.1.1.7
STM-0000014-A02	NC	B.1.2
STM-0000014-A03	FL	B.1.1.7
STM-0000014-A06	FL	B.1.1.7
STM-0000014-A09	AL	B.1.2
STM-0000014-A10	WA	B.1.2
STM-0000014-A11	FL	B.1.375
STM-0000014-A12	TN	B.1.2
STM-0000014-B01	NM	B.1.2
STM-0000014-B02	TX	B.1.2
STM-0000014-B03	SC	B.1.2
STM-0000014-B04	MI	B.1.2
STM-0000014-B05	FL	B.1.1.7
STM-0000014-B06	NY	B.1.1.1
STM-0000014-B08	OH	B.1
STM-0000014-B09	NC	B.1.2
STM-0000014-B11	FL	B.1.1.7
STM-0000014-C02	IL	B.1.2
STM-0000014-C03	AL	A.2.4
STM-0000014-C04	FL	B.1.2
STM-0000014-C06	MI	B.1.2
STM-0000014-C09	FL	B.1.1.7
STM-0000014-C10	CA	B.1.313
STM-0000014-C11	WI	B.1.2
STM-0000014-C12	GA	B.1.2
STM-0000014-D01	VA	B.1.2
STM-0000014-D02	IN	B.1.2
STM-0000014-D03	GA	B.1.2
STM-0000014-D04	NC	B.1.2
STM-0000014-D06	CT	B.1.2
STM-0000014-D09	MI	B.1.1.7
STM-0000014-D11	CA	B.1.369
STM-0000014-D12	AZ	B.1.2
STM-0000014-E01	FL	B.1.375
STM-0000014-E02	NC	B.1.2
STM-0000014-E06	FL	B.1.243
STM-0000014-E08	CA	B.1.301
STM-0000014-E09	OH	B.1.2
STM-0000014-F01	MA	B.1.311
STM-0000014-F02	TX	B.1.2
STM-0000014-F05	NH	B.1.2
STM-0000014-F09	OH	B.1.2
STM-0000014-F10	FL	B.1.1.7
STM-0000014-F11	MA	B.1.375
STM-0000014-G01	IN	B.1.2
STM-0000014-G04	OR	B.1
STM-0000014-G05	FL	B.1.234
STM-0000014-G06	KS	B.1.2
STM-0000014-G07	TX	B.1.361
STM-0000014-G08	HI	B.1.2
STM-0000014-G11	ME	B.1.2
STM-0000014-H01	MA	B.1.5
STM-0000014-H02	FL	B.1.1.7
STM-0000014-H04	LA	B.1.2
STM-0000014-H07	PA	B.1.1.17
STM-0000014-H08	MN	B.1.2
STM-0000014-H09	MA	B.1.243
STM-0000014-H10	FL	B.1.1.7
STM-0000014-H11	NJ	B.1.2
STM-0000025-A05	AL	B.1.2
STM-0000025-A06	SC	B.1.2
STM-0000025-A07	CA	B.1.1.7
STM-0000025-A09	AL	B.1.2
STM-0000025-B07	CA	B.1.1.7
STM-0000025-B10	FL	B.1.5
STM-0000025-C05	VA	B.1.2
STM-0000025-C06	GA	B.1.2
STM-0000025-D05	TN	B.1.2
STM-0000025-D11	NV	B.1.1.85
STM-0000025-E06	CA	B.1.2
STM-0000025-E09	FL	B.1.2
STM-0000025-F05	CA	B.1
STM-0000025-F09	VA	B.1
STM-0000025-G09	LA	B.1.2
STM-0000025-H08	PA	B.1.2
STM-0000025-H09	CA	B.1.1.7
STM-0000025-H10	MN	B.1.1.222
STM-0000013-F01	OR	B.1.234
STM-0000014-B12	CA	B.1.1.7
STM-0000014-C01	NJ	B.1.2
STM-0000014-C07	CA	B.1.1.7
STM-0000014-D07	CA	B.1
STM-0000014-E07	CA	B.1
STM-0000014-E11	CA	B.1.1.7
STM-0000014-F03	CA	B.1.1.7
STM-0000014-H05	CA	B.1.2
STM-0000025-A10	CA	B.1.2
STM-0000025-B09	CA	B.1.241
STM-0000025-C10	FL	B.1.375
STM-0000025-E05	FL	B.1.375
STM-0000025-E11	CA	B.1.1
STM-0000025-F10	KY	B.1.2
STM-0000025-F11	ME	B.1
STM-0000013-A02	NH	B.1.36
STM-0000013-A03	PA	B.1
STM-0000013-A04	NC	B.1.2
STM-0000013-A05	FL	B.1.361
STM-0000013-A06	MA	B.1.375
STM-0000013-A07	NC	B.1.1.7
STM-0000013-A08	FL	B.1.2
STM-0000013-B02	NC	B.1.1.7
STM-0000013-B03	NV	B.1
STM-0000013-B04	SC	B.1
STM-0000013-B05	FL	B.1.1.7
STM-0000013-B06	SC	B.1.234
STM-0000013-C02	GA	B.1.1.7
STM-0000013-C03	TN	B.1.2
STM-0000013-C04	GA	B.1.2
STM-0000013-C05	RI	B.1.234
STM-0000013-C06	FL	B.1.375
STM-0000013-C07	IN	B.1.2
STM-0000013-D01	MA	B.1.1
STM-0000013-D02	AL	B.1.2
STM-0000013-D03	IA	B.1.2
STM-0000013-D04	NJ	B.1.2
STM-0000013-D05	FL	B.1.2
STM-0000013-D06	FL	B.1.1.7
STM-0000013-D07	FL	B.1.1.7
STM-0000013-D08	AZ	B.1.5
STM-0000013-E03	AR	B.1.2
STM-0000013-E04	TX	B.1.2
STM-0000013-E06	TX	B.1.240
STM-0000013-E07	FL	B.1.1.7
STM-0000013-E08	FL	B.1.1.7
STM-0000013-F02	GA	B.1.1.7
STM-0000013-F03	PA	B.1.2
STM-0000013-F04	FL	B.1.1.7
STM-0000013-F05	FL	B.1.1.7
STM-0000013-F06	IL	B.1.2
STM-0000013-F08	FL	B.1.1.7
STM-0000013-G01	FL	B.1.375
STM-0000013-G02	GA	B.1.1.7
STM-0000013-G03	DE	B.1.1.304
STM-0000013-G05	GA	B.1.1.7
STM-0000013-G06	FL	B.1.1.7
STM-0000013-H01	GA	B.1.1.7
STM-0000013-H02	PA	B.1
STM-0000013-H03	GA	B.1.2
STM-0000013-H04	MS	B.1.1
STM-0000013-H05	FL	B.1.375
STM-0000013-H06	FL	B.1.375
STM-0000013-H07	FL	B.1.1.7
STM-0000025-C11	FL	B.1.1.7
STM-0000025-G10	CA	B.1.1.7
STM-0000013-B07	LA	B.1.2
STM-0000013-B08	PA	B.1.311
STM-0000013-C08	FL	B.1.375
STM-0000013-E01	CA	B.1.1.7
STM-0000013-E05	PA	B.1.243
STM-0000013-G04	CA	B.1.35
STM-0000013-G07	GA	B.1.2
STM-0000013-G08	CA	B.1.2
STM-0000013-G12	FL	B.1.1.7
STM-0000013-H08	PA	B.1.1.7
EPI_ISL_755940	CA	B.1.1.7
EPI_ISL_755941	CA	B.1.1.7
EPI_ISL_751801	CA	B.1.1.7
EPI_ISL_878632	CA	B.1.1.7
EPI_ISL_880048	CA	B.1.1.7
EPI_ISL_880149	CA	B.1.1.7
